# Lifetime adversity exposure, mood symptoms, and immune mitochondrial bioenergetics

**DOI:** 10.64898/2026.06.02.26354718

**Authors:** Cynthia C. Liu, Catherine Kelly, Anna S. Monzel, Mandakh Bekhbat, Natalia Bobba-Alves, Veronica Ramirez, George M. Slavich, Robert-Paul Juster, Steve W. Cole, Martin Picard, Caroline Trumpff

## Abstract

Despite their prevalence, the pathophysiology of depression and anxiety remains poorly understood. Although adversity is a known risk factor, the mechanisms and biological contexts through which it contributes to mood disorder symptoms remain unclear. Immune and mitochondrial adaptations have both been implicated in mood disorders, suggesting the biological embedding of adversity may involve both systems. However, inconsistencies in the literature remain, partly due to reliance on mixed peripheral blood mononuclear cell (PBMC) populations despite substantial variability in mitochondrial biology across immune cell subtypes. We therefore investigated associations between adversity, mood disorder symptoms, immune cell proportions, and immune cell–specific mitochondrial bioenergetics (enzyme activities and respirometry) in participants from the Mitochondrial Stress, Brain Imaging, and Epigenetics (MiSBIE) study (n=105, age 18-60, 68% female, 35% with mitochondrial disease). Depressive and anxiety symptoms were positively associated with the monocyte-to-lymphocyte ratio, suggesting a shift toward greater innate relative to adaptive immunity. Associations between mood disorder symptoms and immune cell count were stronger in those exposed to greater early life adversity. Mood disorder symptoms were negatively associated with lymphocyte maximal mitochondrial respiratory capacity (MRC). As expected, the associations between mood disorder symptoms and lymphocyte mitochondrial bioenergetics (enzyme-based MRC and respiratory measurements) were stronger and more consistent among individuals exposed to higher lifetime adversity compared to those with lower lifetime adversity. Overall, these results suggest a complex interplay between adversity, immune cell mitochondrial bioenergetics, and mood disorder symptoms, highlighting immune mitochondrial biology as a potential allostatic pathway linking adversity to psychiatric disorders.
