## Supplemental Table 3 for "Lifetime adversity exposure, mood symptoms, and immune mitochondrial bioenergetics"

### Sheet: A_Immune%
Table S3A. Effect of adversity exposure on the relationship between immune cell subtype proportion and mood symptoms in MitoD
		Lifetime Adversity (STRAIN)				Childhood Trauma (CTQ)
Variable	Symptom	int_estimate	int_p_value	p_adj	n	int_estimate	int_p_value	p_adj	n
% Neutrophils	Depressive (BDI)	0.52952	0.124844	0.313296	37	0.312921	0.38788	0.844749	37
% Neutrophils	Trait Anxiety (STAI-Y)	0.82176	0.047887	0.274813	37	0.143917	0.743347	0.84954	37
% Neutrophils	State Anxiety (STAI-Y)	0.814019	0.0262656	0.274813	37	-0.320728	0.419352	0.844749	37
% Lymphocytes	Depressive (BDI)	-0.318902	0.40537	0.540493	37	-0.17076	0.662233	0.844749	37
% Lymphocytes	Trait Anxiety (STAI-Y)	-0.663541	0.149637	0.313296	37	-0.120266	0.798549	0.871145	37
% Lymphocytes	State Anxiety (STAI-Y)	-0.675843	0.0973276	0.313296	37	0.270577	0.526079	0.844749	37
% Monocytes	Depressive (BDI)	-2.93005	0.0626186	0.274813	37	-3.50717	0.0284735	0.683363	37
% Monocytes	Trait Anxiety (STAI-Y)	-2.53693	0.189579	0.313296	37	-1.29663	0.513019	0.844749	37
% Monocytes	State Anxiety (STAI-Y)	-1.21022	0.485581	0.613366	37	2.68501	0.131796	0.844749	37
% Eosinophils	Depressive (BDI)	-3.36782	0.116783	0.313296	32	-1.02984	0.596358	0.844749	32
% Eosinophils	Trait Anxiety (STAI-Y)	-3.62135	0.166537	0.313296	32	-0.975585	0.678456	0.844749	32
% Eosinophils	State Anxiety (STAI-Y)	-4.3	0.057525	0.274813	32	-1.88272	0.369405	0.844749	32
% Basophils	Depressive (BDI)	-10.8195	0.178928	0.313296	32	-4.02998	0.606712	0.844749	32
% Basophils	Trait Anxiety (STAI-Y)	-5.93447	0.542817	0.65138	32	-5.00656	0.59129	0.844749	32
% Basophils	State Anxiety (STAI-Y)	-3.06596	0.722416	0.753826	32	-3.20058	0.703957	0.844749	32
MLR	Depressive (BDI)	-26.0946	0.578119	0.660708	37	-74.9858	0.108963	0.844749	37
MLR	Trait Anxiety (STAI-Y)	23.5054	0.677972	0.739605	37	-43.6242	0.442885	0.844749	37
MLR	State Anxiety (STAI-Y)	64.7963	0.19581	0.313296	37	10.6517	0.838104	0.874544	37
NLR	Depressive (BDI)	5.27931	0.162617	0.313296	37	2.75014	0.576709	0.844749	37
NLR	Trait Anxiety (STAI-Y)	8.30165	0.0687032	0.274813	37	0.718689	0.904117	0.904117	37
NLR	State Anxiety (STAI-Y)	9.18384	0.020701	0.274813	37	-6.35593	0.23293	0.844749	37
PLR	Depressive (BDI)	-0.0953693	0.274222	0.387136	37	-0.0397622	0.650037	0.844749	37
PLR	Trait Anxiety (STAI-Y)	0.00158491	0.988267	0.988267	37	-0.0770127	0.467979	0.844749	37
PLR	State Anxiety (STAI-Y)	0.112791	0.230923	0.346384	37	-0.109069	0.253421	0.844749	37
Moderation analyses were conducted in MitoD participants only using linear regression models between the variable and mood symptom of interest, with adversity group (high lifetime adversity and exposure to childhood adversity) as the covariate.

### Sheet: B_MRC
Table S3B. Effect of adversity exposure on the relationship between immune cell MRC variables and mood symptoms in MitoD
			Lifetime Adversity (STRAIN)				Childhood Trauma (CTQ)
Cell type	Variable	Symptom	int_estimate	int_p_value	p_adj	n	int_estimate	int_p_value	p_adj	n
Monocyte	MRC	Depressive (BDI)	-0.348622	0.164322	0.759899	19	-0.567594	0.0150707	0.325527	19
Monocyte	MRC	Trait Anxiety (STAI-Y)	-0.361188	0.155454	0.759899	19	-0.500431	0.0255676	0.394471	19
Monocyte	MRC	State Anxiety (STAI-Y)	-0.0384001	0.855712	0.9512	19	-0.0671516	0.73242	0.983402	19
Monocyte	CI	Depressive (BDI)	-5.94279	0.253196	0.834769	19	-10.7295	0.0298751	0.403313	19
Monocyte	CI	Trait Anxiety (STAI-Y)	-9.26876	0.0833083	0.759899	19	-12.5644	0.00761685	0.296371	19
Monocyte	CI	State Anxiety (STAI-Y)	-0.832547	0.846771	0.9512	19	-3.80985	0.327682	0.846465	19
Monocyte	CII	Depressive (BDI)	-2.84221	0.107418	0.759899	19	-4.45787	0.00937324	0.296371	19
Monocyte	CII	Trait Anxiety (STAI-Y)	-2.47885	0.17616	0.759899	19	-2.8608	0.0997361	0.822301	19
Monocyte	CII	State Anxiety (STAI-Y)	0.0603645	0.968126	0.97392	19	1.06811	0.465859	0.898441	19
Monocyte	CIV	Depressive (BDI)	-8.49265	0.141663	0.759899	19	-8.79308	0.169999	0.822301	19
Monocyte	CIV	Trait Anxiety (STAI-Y)	-6.31296	0.308615	0.875959	19	-7.86973	0.203569	0.822301	19
Monocyte	CIV	State Anxiety (STAI-Y)	-5.19296	0.282649	0.834769	19	6.26691	0.207092	0.822301	19
Monocyte	CS	Depressive (BDI)	-0.679082	0.137429	0.759899	19	0.0986757	0.865178	0.983402	19
Monocyte	CS	Trait Anxiety (STAI-Y)	-0.755064	0.113805	0.759899	19	0.179127	0.752166	0.983402	19
Monocyte	CS	State Anxiety (STAI-Y)	-0.78193	0.0262652	0.70916	19	0.652364	0.120795	0.822301	19
Monocyte	mtDNAcn	Depressive (BDI)	-0.380673	0.0256693	0.70916	19	-0.464499	0.0109767	0.296371	19
Monocyte	mtDNAcn	Trait Anxiety (STAI-Y)	-0.399725	0.0254418	0.70916	19	-0.41577	0.0228587	0.394471	19
Monocyte	mtDNAcn	State Anxiety (STAI-Y)	-0.0878657	0.559697	0.921002	19	0.105683	0.49784	0.9113	19
Lymphocyte	MRC	Depressive (BDI)	0.0698346	0.548042	0.921002	33	0.0480549	0.711028	0.983402	33
Lymphocyte	MRC	Trait Anxiety (STAI-Y)	-0.00452116	0.97392	0.97392	33	0.0577985	0.695364	0.983402	33
Lymphocyte	MRC	State Anxiety (STAI-Y)	-0.0637274	0.597556	0.921002	33	0.0416918	0.771534	0.983402	33
Lymphocyte	CI	Depressive (BDI)	8.78882	0.0730559	0.759899	33	2.39901	0.611689	0.971506	33
Lymphocyte	CI	Trait Anxiety (STAI-Y)	3.28864	0.580844	0.921002	33	-1.92738	0.719267	0.983402	33
Lymphocyte	CI	State Anxiety (STAI-Y)	0.706474	0.89236	0.954207	33	-3.17897	0.540121	0.93592	33
Lymphocyte	CII	Depressive (BDI)	1.73627	0.151566	0.759899	33	1.41598	0.197285	0.822301	33
Lymphocyte	CII	Trait Anxiety (STAI-Y)	1.12842	0.44357	0.921002	33	0.482494	0.706405	0.983402	33
Lymphocyte	CII	State Anxiety (STAI-Y)	-0.123475	0.924449	0.960005	33	-0.178273	0.886897	0.983402	33
Lymphocyte	CIV	Depressive (BDI)	4.79602	0.189975	0.759899	33	3.77359	0.270244	0.841762	33
Lymphocyte	CIV	Trait Anxiety (STAI-Y)	2.53093	0.570429	0.921002	33	2.18974	0.582436	0.953076	33
Lymphocyte	CIV	State Anxiety (STAI-Y)	-2.48208	0.527289	0.921002	33	-0.170858	0.965191	0.983402	33
Lymphocyte	CS	Depressive (BDI)	0.220629	0.176536	0.759899	34	0.00860466	0.957238	0.983402	34
Lymphocyte	CS	Trait Anxiety (STAI-Y)	-0.0232262	0.906449	0.95977	34	-0.2945	0.103601	0.822301	34
Lymphocyte	CS	State Anxiety (STAI-Y)	-0.0257422	0.880741	0.9512	34	-0.319729	0.0603448	0.724137	34
Lymphocyte	mtDNAcn	Depressive (BDI)	0.0659076	0.185394	0.759899	33	0.0449087	0.330911	0.846465	33
Lymphocyte	mtDNAcn	Trait Anxiety (STAI-Y)	0.060879	0.324429	0.875959	33	0.0101482	0.854161	0.983402	33
Lymphocyte	mtDNAcn	State Anxiety (STAI-Y)	0.0230753	0.669966	0.921002	33	-0.00316483	0.951941	0.983402	33
Neutrophil	MRC	Depressive (BDI)	0.287411	0.367071	0.921002	21	-0.131461	0.732989	0.983402	21
Neutrophil	MRC	Trait Anxiety (STAI-Y)	-0.0361507	0.919474	0.960005	21	-0.394517	0.330254	0.846465	21
Neutrophil	MRC	State Anxiety (STAI-Y)	-0.0881591	0.769885	0.948573	21	-0.232121	0.515305	0.927549	21
Neutrophil	CI	Depressive (BDI)	4.88449	0.646732	0.921002	21	-10.6338	0.31035	0.846465	21
Neutrophil	CI	Trait Anxiety (STAI-Y)	-4.82047	0.684601	0.921002	21	-14.0519	0.21077	0.822301	21
Neutrophil	CI	State Anxiety (STAI-Y)	-5.38455	0.568532	0.921002	21	-0.946853	0.921123	0.983402	21
Neutrophil	CII	Depressive (BDI)	23.2296	0.203071	0.778397	20	-1.38957	0.940976	0.983402	20
Neutrophil	CII	Trait Anxiety (STAI-Y)	7.01998	0.707807	0.921002	20	-1.00053	0.955274	0.983402	20
Neutrophil	CII	State Anxiety (STAI-Y)	-13.3237	0.408576	0.921002	20	-17.7068	0.279284	0.841762	20
Neutrophil	CIV	Depressive (BDI)	-12.2355	0.683922	0.921002	21	-30.6214	0.32422	0.846465	21
Neutrophil	CIV	Trait Anxiety (STAI-Y)	6.70767	0.830167	0.948573	21	-26.9748	0.396653	0.882402	21
Neutrophil	CIV	State Anxiety (STAI-Y)	15.0672	0.556971	0.921002	21	1.85847	0.945387	0.983402	21
Neutrophil	CS	Depressive (BDI)	-1.90234	0.169324	0.759899	21	-1.09116	0.426529	0.882402	21
Neutrophil	CS	Trait Anxiety (STAI-Y)	-2.27417	0.113938	0.759899	21	-1.85978	0.177282	0.822301	21
Neutrophil	CS	State Anxiety (STAI-Y)	-1.85994	0.0833563	0.759899	21	-0.903548	0.416328	0.882402	21
Neutrophil	mtDNAcn	Depressive (BDI)	-0.939445	0.223429	0.778397	20	-0.602648	0.436964	0.882402	20
Neutrophil	mtDNAcn	Trait Anxiety (STAI-Y)	-1.36175	0.0975314	0.759899	20	-0.686253	0.402914	0.882402	20
Neutrophil	mtDNAcn	State Anxiety (STAI-Y)	-1.55288	0.0159518	0.70916	20	-0.09127	0.900331	0.983402	20
Platelet	MRC	Depressive (BDI)	-0.143024	0.0814924	0.759899	16	-0.124782	0.136293	0.822301	16
Platelet	MRC	Trait Anxiety (STAI-Y)	-0.153659	0.147781	0.759899	16	-0.141706	0.155988	0.822301	16
Platelet	MRC	State Anxiety (STAI-Y)	0.0175547	0.878938	0.9512	16	0.0687618	0.549586	0.93592	16
Platelet	CI	Depressive (BDI)	0.289091	0.439085	0.921002	17	0.153554	0.71153	0.983402	17
Platelet	CI	Trait Anxiety (STAI-Y)	0.0424573	0.934398	0.961095	17	-0.00426879	0.9935	0.9935	17
Platelet	CI	State Anxiety (STAI-Y)	0.268482	0.628373	0.921002	17	0.0257363	0.962035	0.983402	17
Platelet	CII	Depressive (BDI)	0.926287	0.31871	0.875959	17	1.04163	0.280587	0.841762	17
Platelet	CII	Trait Anxiety (STAI-Y)	0.0604535	0.952147	0.970112	17	0.0679795	0.945261	0.983402	17
Platelet	CII	State Anxiety (STAI-Y)	-0.272641	0.786263	0.948573	17	-0.523257	0.621288	0.972451	17
Platelet	CIV	Depressive (BDI)	-0.571314	0.371369	0.921002	17	-0.7738	0.258128	0.841762	17
Platelet	CIV	Trait Anxiety (STAI-Y)	-0.7498	0.26876	0.834769	17	-1.08183	0.112588	0.822301	17
Platelet	CIV	State Anxiety (STAI-Y)	-0.309261	0.618304	0.921002	17	0.0719528	0.916158	0.983402	17
Platelet	CS	Depressive (BDI)	-0.0754208	0.13918	0.759899	16	-0.11781	0.0100709	0.296371	16
Platelet	CS	Trait Anxiety (STAI-Y)	-0.0738504	0.264354	0.834769	16	-0.11252	0.0737453	0.796449	16
Platelet	CS	State Anxiety (STAI-Y)	0.0293065	0.677643	0.921002	16	-0.0271198	0.692561	0.983402	16
Platelet	mtDNAcn	Depressive (BDI)	0.000147642	0.531742	0.921002	13	0.000903972	0.102889	0.822301	13
Platelet	mtDNAcn	Trait Anxiety (STAI-Y)	8.32217e-05	0.737823	0.93232	13	0.000828577	0.135767	0.822301	13
Platelet	mtDNAcn	State Anxiety (STAI-Y)	6.09148e-05	0.700748	0.921002	13	9.15985e-05	0.789357	0.983402	13
PBMC AM	MRC	Depressive (BDI)	-0.111393	0.815767	0.948573	25	-0.086948	0.851466	0.983402	25
PBMC AM	MRC	Trait Anxiety (STAI-Y)	-0.2165	0.702782	0.921002	25	0.0277882	0.960008	0.983402	25
PBMC AM	MRC	State Anxiety (STAI-Y)	-0.377443	0.430194	0.921002	25	0.323955	0.491562	0.9113	25
PBMC AM	CI	Depressive (BDI)	-1.51882	0.808061	0.948573	25	-6.31685	0.421103	0.882402	25
PBMC AM	CI	Trait Anxiety (STAI-Y)	-3.06336	0.667335	0.921002	25	1.85237	0.834236	0.983402	25
PBMC AM	CI	State Anxiety (STAI-Y)	-1.95804	0.742403	0.93232	25	4.37167	0.554619	0.93592	25
PBMC AM	CII	Depressive (BDI)	-0.524515	0.813146	0.948573	25	0.328667	0.879878	0.983402	25
PBMC AM	CII	Trait Anxiety (STAI-Y)	-0.954836	0.732966	0.93232	25	-1.45246	0.596527	0.961566	25
PBMC AM	CII	State Anxiety (STAI-Y)	-1.78885	0.449352	0.921002	25	-1.11939	0.637546	0.983402	25
PBMC AM	CIV	Depressive (BDI)	9.16806	0.110123	0.759899	25	7.32057	0.173581	0.822301	25
PBMC AM	CIV	Trait Anxiety (STAI-Y)	7.84153	0.285986	0.834769	25	5.85197	0.393257	0.882402	25
PBMC AM	CIV	State Anxiety (STAI-Y)	-3.25539	0.610416	0.921002	25	-2.20434	0.714597	0.983402	25
PBMC AM	CS	Depressive (BDI)	0.230767	0.43957	0.921002	25	-0.368935	0.337018	0.846465	25
PBMC AM	CS	Trait Anxiety (STAI-Y)	0.135906	0.692755	0.921002	25	-0.497538	0.245651	0.841762	25
PBMC AM	CS	State Anxiety (STAI-Y)	0.0588397	0.828803	0.948573	25	-0.39813	0.238139	0.841762	25
PBMC AM	mtDNAcn	Depressive (BDI)	0.0654942	0.603194	0.921002	25	0.108093	0.382617	0.882402	25
PBMC AM	mtDNAcn	Trait Anxiety (STAI-Y)	0.0816649	0.619966	0.921002	25	0.136084	0.388495	0.882402	25
PBMC AM	mtDNAcn	State Anxiety (STAI-Y)	-0.0228539	0.875995	0.9512	25	-0.00356766	0.979656	0.988811	25
PBMC PM	MRC	Depressive (BDI)	-0.558537	0.275114	0.834769	22	-0.374923	0.449371	0.882402	22
PBMC PM	MRC	Trait Anxiety (STAI-Y)	-0.739667	0.221045	0.778397	22	-0.332802	0.571555	0.949661	22
PBMC PM	MRC	State Anxiety (STAI-Y)	-0.909003	0.0823787	0.759899	22	-0.112522	0.83237	0.983402	22
PBMC PM	CI	Depressive (BDI)	-6.00114	0.447045	0.921002	21	-5.11377	0.495582	0.9113	21
PBMC PM	CI	Trait Anxiety (STAI-Y)	-7.15273	0.444169	0.921002	21	-2.58259	0.768664	0.983402	21
PBMC PM	CI	State Anxiety (STAI-Y)	-10.8496	0.171496	0.759899	21	-4.90388	0.532247	0.93592	21
PBMC PM	CII	Depressive (BDI)	-2.05129	0.632788	0.921002	21	-3.25184	0.306935	0.846465	21
PBMC PM	CII	Trait Anxiety (STAI-Y)	-3.68088	0.454455	0.921002	21	-4.53286	0.208907	0.822301	21
PBMC PM	CII	State Anxiety (STAI-Y)	-3.0938	0.499233	0.921002	21	-1.15538	0.738034	0.983402	21
PBMC PM	CIV	Depressive (BDI)	-1.7113	0.834393	0.948573	22	-10.6478	0.268549	0.841762	22
PBMC PM	CIV	Trait Anxiety (STAI-Y)	2.57815	0.789038	0.948573	22	-10.4977	0.355568	0.872757	22
PBMC PM	CIV	State Anxiety (STAI-Y)	-5.68223	0.51931	0.921002	22	-7.99219	0.44648	0.882402	22
PBMC PM	CS	Depressive (BDI)	0.265598	0.44325	0.921002	22	-0.432357	0.220803	0.822301	22
PBMC PM	CS	Trait Anxiety (STAI-Y)	0.511202	0.211093	0.778397	22	-0.517512	0.213446	0.822301	22
PBMC PM	CS	State Anxiety (STAI-Y)	0.19948	0.596384	0.921002	22	-0.541734	0.151555	0.822301	22
PBMC PM	mtDNAcn	Depressive (BDI)	-0.100444	0.469504	0.921002	23	-0.0365342	0.791943	0.983402	23
PBMC PM	mtDNAcn	Trait Anxiety (STAI-Y)	-0.111489	0.500293	0.921002	23	-0.0335688	0.837127	0.983402	23
PBMC PM	mtDNAcn	State Anxiety (STAI-Y)	-0.133283	0.355897	0.921002	23	-0.0569943	0.696737	0.983402	23
Moderation analyses were conducted in MitoD participants only using linear regression models between the variable and mood symptom of interest, with adversity group (high lifetime adversity and exposure to childhood adversity) as the covariate.

### Sheet: C_Seahorse
Table S3C. Effect of adversity exposure on the relationship between immune cell Seahorse data and mood symptoms in MitoD
			Lifetime Adversity (STRAIN)				Childhood Trauma (CTQ)
Cell type	Variable	Symptom	int_estimate	int_p_value	p_adj	n	int_estimate	int_p_value	p_adj	n
Monocytes	Basal ATPglyco	Depressive (BDI)	0.0230607	0.81907	0.909512	31	-0.0210213	0.828911	0.995346	31
Monocytes	Basal ATPglyco	Trait Anxiety (STAI-Y)	0.048131	0.666795	0.901582	31	-0.14281	0.159868	0.95269	31
Monocytes	Basal ATPglyco	State Anxiety (STAI-Y)	0.00717109	0.943389	0.973821	31	-0.158114	0.105312	0.95269	31
Monocytes	Basal ATPoxphos	Depressive (BDI)	0.00813032	0.881411	0.949549	31	0.0529417	0.335567	0.995346	31
Monocytes	Basal ATPoxphos	Trait Anxiety (STAI-Y)	-0.0890901	0.155116	0.578505	31	0.0186091	0.765902	0.995346	31
Monocytes	Basal ATPoxphos	State Anxiety (STAI-Y)	-0.132929	0.0182062	0.578505	31	-0.0208002	0.735844	0.995346	31
Monocytes	Basal ATPtotal	Depressive (BDI)	0.0381198	0.486354	0.818667	31	0.0632068	0.253107	0.95269	31
Monocytes	Basal ATPtotal	Trait Anxiety (STAI-Y)	-0.0524035	0.41164	0.799839	31	-0.0253549	0.68855	0.995346	31
Monocytes	Basal ATPtotal	State Anxiety (STAI-Y)	-0.113951	0.0455077	0.578505	31	-0.0728633	0.231082	0.95269	31
Monocytes	ATP ratio	Depressive (BDI)	-2.21975	0.494611	0.818667	31	2.38585	0.455575	0.995346	31
Monocytes	ATP ratio	Trait Anxiety (STAI-Y)	-5.48325	0.124316	0.578505	31	5.10014	0.129968	0.95269	31
Monocytes	ATP ratio	State Anxiety (STAI-Y)	-4.91777	0.126314	0.578505	31	4.96868	0.126472	0.95269	31
Monocytes	Coupling Efficiency	Depressive (BDI)	-0.846129	0.257175	0.61722	31	0.331634	0.635129	0.995346	31
Monocytes	Coupling Efficiency	Trait Anxiety (STAI-Y)	-1.06446	0.200557	0.61722	31	-0.165992	0.825082	0.995346	31
Monocytes	Coupling Efficiency	State Anxiety (STAI-Y)	-0.465181	0.513225	0.82116	31	-0.0386476	0.954037	0.995346	31
Monocytes	Max ATPoxphos	Depressive (BDI)	-0.000975737	0.926025	0.966287	31	0.00457219	0.651973	0.995346	31
Monocytes	Max ATPoxphos	Trait Anxiety (STAI-Y)	-0.0142941	0.212657	0.61722	31	6.32092e-05	0.995346	0.995346	31
Monocytes	Max ATPoxphos	State Anxiety (STAI-Y)	-0.0116652	0.243012	0.61722	31	0.00258474	0.794334	0.995346	31
Monocytes	Spare ATPoxphos	Depressive (BDI)	-0.00261399	0.833719	0.909512	31	0.00364595	0.761015	0.995346	31
Monocytes	Spare ATPoxphos	Trait Anxiety (STAI-Y)	-0.0165067	0.222272	0.61722	31	-0.00117696	0.926309	0.995346	31
Monocytes	Spare ATPoxphos	State Anxiety (STAI-Y)	-0.0107641	0.358139	0.747422	31	0.00357355	0.756184	0.995346	31
Monocytes	Spare Capacity	Depressive (BDI)	-0.0518378	0.266056	0.622961	31	-0.03135	0.484582	0.995346	31
Monocytes	Spare Capacity	Trait Anxiety (STAI-Y)	-0.0403648	0.438267	0.809108	31	-0.0370042	0.439391	0.995346	31
Monocytes	Spare Capacity	State Anxiety (STAI-Y)	0.0313998	0.485254	0.818667	31	0.0199789	0.649659	0.995346	31
Neutrophils	Basal ATPglyco	Depressive (BDI)	0.0842267	0.467992	0.818667	32	0.0472433	0.6573	0.995346	32
Neutrophils	Basal ATPglyco	Trait Anxiety (STAI-Y)	0.121338	0.35814	0.747422	32	0.0272022	0.817736	0.995346	32
Neutrophils	Basal ATPglyco	State Anxiety (STAI-Y)	0.0633426	0.568624	0.866474	32	-0.00721988	0.94621	0.995346	32
Neutrophils	Basal ATPoxphos	Depressive (BDI)	-0.466778	0.103559	0.578505	32	-0.0653068	0.81424	0.995346	32
Neutrophils	Basal ATPoxphos	Trait Anxiety (STAI-Y)	-0.493199	0.131482	0.578505	32	0.150296	0.620584	0.995346	32
Neutrophils	Basal ATPoxphos	State Anxiety (STAI-Y)	-0.106118	0.697622	0.907051	32	0.293189	0.269457	0.95269	32
Neutrophils	ATP ratio	Depressive (BDI)	-80.5813	0.109417	0.578505	32	-4.58965	0.92257	0.995346	32
Neutrophils	ATP ratio	Trait Anxiety (STAI-Y)	-98.3928	0.0827429	0.578505	32	19.9946	0.699196	0.995346	32
Neutrophils	ATP ratio	State Anxiety (STAI-Y)	-28.1631	0.55395	0.857729	32	35.4264	0.438862	0.995346	32
Neutrophils	Basal ATPtotal	Depressive (BDI)	0.014545	0.900093	0.949549	32	0.05744	0.639889	0.995346	32
Neutrophils	Basal ATPtotal	Trait Anxiety (STAI-Y)	0.0616111	0.641628	0.892699	32	0.0930605	0.49247	0.995346	32
Neutrophils	Basal ATPtotal	State Anxiety (STAI-Y)	0.0734181	0.507692	0.82116	32	0.0944627	0.440322	0.995346	32
Neutrophils	Coupling Efficiency	Depressive (BDI)	-0.0404582	0.450042	0.81517	32	0.0100966	0.788015	0.995346	32
Neutrophils	Coupling Efficiency	Trait Anxiety (STAI-Y)	-0.0305105	0.610968	0.888574	32	0.013435	0.741956	0.995346	32
Neutrophils	Coupling Efficiency	State Anxiety (STAI-Y)	0.0583053	0.194411	0.61722	32	0.0318431	0.354248	0.995346	32
Neutrophils	Max ATPoxphos	Depressive (BDI)	-0.125323	0.162765	0.578505	32	-0.0460179	0.613981	0.995346	32
Neutrophils	Max ATPoxphos	Trait Anxiety (STAI-Y)	-0.121593	0.236112	0.61722	32	-0.0783555	0.435158	0.995346	32
Neutrophils	Max ATPoxphos	State Anxiety (STAI-Y)	0.0105504	0.897417	0.949549	32	-0.01141	0.895774	0.995346	32
Neutrophils	Spare ATPoxphos	Depressive (BDI)	-0.110237	0.278152	0.635775	32	-0.0412384	0.706662	0.995346	32
Neutrophils	Spare ATPoxphos	Trait Anxiety (STAI-Y)	-0.102544	0.379293	0.774727	32	-0.104554	0.386028	0.995346	32
Neutrophils	Spare ATPoxphos	State Anxiety (STAI-Y)	-0.0015826	0.986502	0.986502	32	-0.041043	0.699747	0.995346	32
Neutrophils	Spare Capacity	Depressive (BDI)	-0.00296145	0.72694	0.907051	32	-0.000473952	0.969689	0.995346	32
Neutrophils	Spare Capacity	Trait Anxiety (STAI-Y)	-0.00430733	0.65777	0.901582	32	-0.0202321	0.134847	0.95269	32
Neutrophils	Spare Capacity	State Anxiety (STAI-Y)	-0.00432612	0.588892	0.883337	32	-0.0162338	0.178633	0.95269	32
Lymphocytes	Basal ATPglyco	Depressive (BDI)	0.132427	0.535508	0.842766	33	-0.0905917	0.673934	0.995346	33
Lymphocytes	Basal ATPglyco	Trait Anxiety (STAI-Y)	0.293319	0.233605	0.61722	33	-0.00428791	0.985718	0.995346	33
Lymphocytes	Basal ATPglyco	State Anxiety (STAI-Y)	0.246691	0.228922	0.61722	33	-0.00886635	0.967106	0.995346	33
Lymphocytes	Basal ATPoxphos	Depressive (BDI)	0.00574576	0.9764	0.986502	33	-0.00524304	0.977477	0.995346	33
Lymphocytes	Basal ATPoxphos	Trait Anxiety (STAI-Y)	-0.180036	0.421231	0.799839	33	0.0774812	0.709347	0.995346	33
Lymphocytes	Basal ATPoxphos	State Anxiety (STAI-Y)	-0.250398	0.185214	0.613123	33	0.0709568	0.707772	0.995346	33
Lymphocytes	Basal ATPtotal	Depressive (BDI)	0.0102346	0.960108	0.980536	33	-0.030057	0.892478	0.995346	33
Lymphocytes	Basal ATPtotal	Trait Anxiety (STAI-Y)	-0.0687561	0.772364	0.909512	33	0.24769	0.311242	0.995346	33
Lymphocytes	Basal ATPtotal	State Anxiety (STAI-Y)	-0.0755519	0.70871	0.907051	33	0.320445	0.138214	0.95269	33
Lymphocytes	ATP ratio	Depressive (BDI)	-3.4575	0.25607	0.61722	33	0.202983	0.948004	0.995346	33
Lymphocytes	ATP ratio	Trait Anxiety (STAI-Y)	-6.11011	0.0803162	0.578505	33	0.568435	0.869945	0.995346	33
Lymphocytes	ATP ratio	State Anxiety (STAI-Y)	-5.63587	0.0504788	0.578505	33	0.378548	0.903087	0.995346	33
Lymphocytes	Coupling Efficiency	Depressive (BDI)	-0.161166	0.422875	0.799839	33	-0.0566292	0.771558	0.995346	33
Lymphocytes	Coupling Efficiency	Trait Anxiety (STAI-Y)	-0.435808	0.0569443	0.578505	33	-0.239071	0.269771	0.95269	33
Lymphocytes	Coupling Efficiency	State Anxiety (STAI-Y)	-0.378748	0.0497703	0.578505	33	-0.235606	0.228747	0.95269	33
Lymphocytes	Max ATPoxphos	Depressive (BDI)	-0.0437328	0.109872	0.578505	32	-0.0339719	0.205991	0.95269	32
Lymphocytes	Max ATPoxphos	Trait Anxiety (STAI-Y)	-0.0489754	0.119212	0.578505	32	-0.0276419	0.357582	0.995346	32
Lymphocytes	Max ATPoxphos	State Anxiety (STAI-Y)	-0.048095	0.0739955	0.578505	32	-0.00732657	0.790483	0.995346	32
Lymphocytes	Spare ATPoxphos	Depressive (BDI)	-0.0535342	0.0809814	0.578505	32	-0.044423	0.147002	0.95269	32
Lymphocytes	Spare ATPoxphos	Trait Anxiety (STAI-Y)	-0.0531053	0.133523	0.578505	32	-0.0380309	0.266686	0.95269	32
Lymphocytes	Spare ATPoxphos	State Anxiety (STAI-Y)	-0.0499594	0.100374	0.578505	32	-0.0110135	0.726895	0.995346	32
Lymphocytes	Spare Capacity	Depressive (BDI)	-0.0812158	0.0543431	0.578505	32	-0.0940787	0.0242224	0.95269	32
Lymphocytes	Spare Capacity	Trait Anxiety (STAI-Y)	-0.0353103	0.479581	0.818667	32	-0.0885789	0.0578529	0.95269	32
Lymphocytes	Spare Capacity	State Anxiety (STAI-Y)	-0.0205742	0.631846	0.892018	32	-0.0484935	0.266278	0.95269	32
Platelets	Basal ATPglyco	Depressive (BDI)	0.154615	0.247789	0.61722	30	0.15523	0.0926342	0.95269	30
Platelets	Basal ATPglyco	Trait Anxiety (STAI-Y)	0.1215	0.424915	0.799839	30	0.114915	0.239351	0.95269	30
Platelets	Basal ATPglyco	State Anxiety (STAI-Y)	0.0731835	0.603066	0.888574	30	0.13019	0.184104	0.95269	30
Platelets	Basal ATPoxphos	Depressive (BDI)	0.0283307	0.133296	0.578505	30	0.0222004	0.146346	0.95269	30
Platelets	Basal ATPoxphos	Trait Anxiety (STAI-Y)	0.00808983	0.706918	0.907051	30	0.00149039	0.926133	0.995346	30
Platelets	Basal ATPoxphos	State Anxiety (STAI-Y)	-0.00600588	0.766738	0.909512	30	-0.019183	0.234921	0.95269	30
Platelets	Basal ATPtotal	Depressive (BDI)	0.0252522	0.152386	0.578505	30	0.0214451	0.136929	0.95269	30
Platelets	Basal ATPtotal	Trait Anxiety (STAI-Y)	0.00702483	0.727769	0.907051	30	0.00202447	0.894327	0.995346	30
Platelets	Basal ATPtotal	State Anxiety (STAI-Y)	-0.0060856	0.746427	0.907051	30	-0.01648	0.277868	0.95269	30
Platelets	ATP ratio	Depressive (BDI)	2.28223	0.15907	0.578505	30	0.0975131	0.941037	0.995346	30
Platelets	ATP ratio	Trait Anxiety (STAI-Y)	0.627983	0.73541	0.907051	30	-0.972015	0.476776	0.995346	30
Platelets	ATP ratio	State Anxiety (STAI-Y)	0.389886	0.826105	0.909512	30	-2.86542	0.0369991	0.95269	30
Platelets	Coupling Efficiency	Depressive (BDI)	0.161894	0.62015	0.888574	30	0.18267	0.639485	0.995346	30
Platelets	Coupling Efficiency	Trait Anxiety (STAI-Y)	0.363194	0.324457	0.72437	30	0.181109	0.657673	0.995346	30
Platelets	Coupling Efficiency	State Anxiety (STAI-Y)	0.460611	0.168731	0.578505	30	0.123473	0.765526	0.995346	30
Platelets	Max ATPoxphos	Depressive (BDI)	0.012934	0.115902	0.578505	30	0.00961572	0.136764	0.95269	30
Platelets	Max ATPoxphos	Trait Anxiety (STAI-Y)	0.00317914	0.739112	0.907051	30	0.00124279	0.856258	0.995346	30
Platelets	Max ATPoxphos	State Anxiety (STAI-Y)	-0.00221937	0.806268	0.909512	30	-0.00671183	0.33707	0.995346	30
Platelets	Spare ATPoxphos	Depressive (BDI)	0.0199865	0.156694	0.578505	30	0.0160212	0.161154	0.95269	30
Platelets	Spare ATPoxphos	Trait Anxiety (STAI-Y)	0.00359036	0.828035	0.909512	30	0.00213105	0.861355	0.995346	30
Platelets	Spare ATPoxphos	State Anxiety (STAI-Y)	-0.00383407	0.807421	0.909512	30	-0.0104878	0.404233	0.995346	30
Platelets	Spare Capacity	Depressive (BDI)	-0.0256096	0.783758	0.909512	30	0.0357656	0.698857	0.995346	30
Platelets	Spare Capacity	Trait Anxiety (STAI-Y)	-0.149295	0.163971	0.578505	30	0.0110445	0.910854	0.995346	30
Platelets	Spare Capacity	State Anxiety (STAI-Y)	-0.0955191	0.350815	0.747422	30	0.0244748	0.814055	0.995346	30
Moderation analyses were conducted in MitoD participants only using linear regression models between the variable and mood symptom of interest, with adversity group (high lifetime adversity and exposure to childhood adversity) as the covariate.
